# A germline heterozygous *POLQ* nonsense mutation causes hereditary colorectal cancer

**DOI:** 10.1101/2024.01.13.23299913

**Authors:** Ning Xu, Deng-Feng Zhang, Kexin Yang, Yu Fan, Fengchang Huang, Junyu Ren, Rui Bi, Yu Li, Maosen Ye, Min Xu, Yongchun Zhou, Wenhui Li, Xiaoxiao Shi, Yubo Wei, Chao Zhang, Yong-Gang Yao, Wen-Liang Li

## Abstract

The causal genes for a large proportion of hereditary colorectal adenomas and early-onset colorectal cancer (CRC) remain to be identified. Here, we identified a germline heterozygous stop-gain mutation p.Arg1953X (rs150312701) of the *POLQ* (DNA Polymerase Theta) gene, which is co-segregated with disease status, by whole-exome sequencing of twelve hereditary CRC pedigrees. The mutation was validated in an independent pedigree, resulting in ten p.Arg1953X carriers from two CRC families. Mechanically, the heterozygous nonsense mutation led to compensated overexpression of the mRNA with wild-type *POLQ* allele under DNA damage stress, resulting in hyperactivation of the error-prone theta mediated end-joining (TMEJ) DNA repair pathway, which enables the survival of mutation-enriched cells. Concordantly, tumor tissues from p.Arg1953X mutation carriers showed microsatellite instability and hypermutation, and were resistant to radiotherapy. We found that an FDA-approved antibiotic Novobiocin inhibits the *POLQ*-mediated TMEJ pathway, eliminates the p.Arg1953X mutation-related resistance to DNA damage, finally benefits tumor radiotherapy. Collectively, we defined a POLQ-mutated CRC type and suggested for a mutation-based potential target therapeutic strategy.

---

Mendelian cancer syndromes account for approximately 5% of all colorectal cancer (CRC) cases^1^. The most recognized of these syndromes is Lynch syndrome (LS), characterized by early-onset CRC or endometrial cancer^2^. Familial adenomatous polyposis (FAP) and *MUTYH*-associated polyposis (MAP), primarily predispose individuals to multiple adenomas, the benign precursors to many CRCs^3,4^. Other less common Mendelian syndromes associated with CRC include juvenile polyposis syndrome (JPS), *PTEN* hamartoma tumor syndrome (PHTS), Peutz–Jeghers syndrome (PJS), polymerase proofreading-associated polyposis (PPAP), and *NTHL1*-associated polyposis (NAP)^5–7^. Pathogenic genes for these known syndromes serve different functions, with four DNA mismatch repair genes (*MSH2*, *MLH1*, *MSH6*, and *PMS2*), two base excision repair genes (*MUTYH* and *NTHL1*), and two DNA proofreading repair genes (*POLD1* and *POLE*). These genes contribute to tumorigenesis by impacting DNA repair, which are fundamental for maintaining genome stability and whose defects are linked to cancer predisposition^8^. However, the etiology of many familial CRC cases remains unexplained.

We herein analyzed a dozens of families likely to harbor novel high-penetrance germline CRC driven genes, as known causal mutations were absent in these families. Employing a two-stage strategy encompassing whole-exome sequencing (WES) and Sanger sequencing of both familial and sporadic CRC cases, we discerned a co-segregation of a nonsense POLQ mutation p.Arg1953X with disease phenotype. Utilizing *in vitro* and *in vivo* approaches, we uncovered the molecular mechanism by which the mutation leads to tumorigenesis. We further provided a candidate drug, Novobiocin, for targeting POLQ-associated cancers.
