## Supplementary Table S5 for "A germline heterozygous *POLQ* nonsense mutation causes hereditary colorectal cancer"

### Sheet: Sheet1
Supplementary Table 5. Primary antibodies and chemicals used in this study
Primary antibody	Sourse	Catalog no.	Western blot	Immunofluorescence
Rabbit monoclonal anti-POLQ(Raised against amino acids 590-601 mapping at the N-terminus of POLQ of human origin)	AbMART	39671-1	1:1000	/
Rabbit polyclonal anti-Myc	Invitrogen	PA1-981	1:1000	/
Rabbit anti-Phospho-Histone H2A.X	Cell Signaling Technology	#2577	1:1000	1:400
Rabbit polyclonal anti-VINCULIN	Proteintech	26520-1-AP	1:10000	/
Mouse monoclonal anti-GAPDH	Proteintech	60004-1-Ig	1:10000	/
Mouse monoclonal anti-Tubulin	EnoGene	E1C601	1:10000	/
DAPI	Meilunbio	MB3204-1	/	1:1000
Goat anti-rabbit Alexa Fluor Plus 594	Invitrogen	A32740	/	1:200
Chemical	Sourse	Catalog no.
ETOPOSIDE	MedChemExpress	HY-13629	/	/
Novobiocin Sodium	MedChemExpress	HY-B0425A	/	/
