## Supplementary Table S6 for "A germline heterozygous *POLQ* nonsense mutation causes hereditary colorectal cancer"

### Sheet: Sheet1
Supplementary Table 6. Sequence information of primers, guiding RNAs (gRNAs) and single-stranded DNA oligonucleotides (ssODNs) used in this study
Name	Sequence (5’-3’)	Annotation
sgRNA	ccttcaatcttgcttgcgaa	sgRNA and ssODN for Knock-in and Base editing
ssODN	agcctgactttgaaagacaggatgtggtaccttcaatcttgcttgTgaaaggaatctgataaagaatgttctgttgtcatctatgacttca
sgRNA3	gtacagggcgaaagtcggta	sgRNA for Knock-out
sgRNA5	gtgatgctcagtagtctcat
POLQ-rs150312701-204U	CTTCTAGCCCAAGTCATAA	Amplifying genome DNA fragment for Sanger sequencing
POLQ-rs150312701-943L	AATATTTAAGACCTCCTGCTATC
POLQ-qPCR-F	GCCAGTTTGGTTCCACCTTC	Primes for detecting mRNA level of POLQ gene
POLQ-qPCR-R	TGAAGAGTCGGCTCCTGAGA
Actb-qPCR-F	TGACGTGGACATCCGCAAAG	Primers for detecting mRNA level of Actb gene
Actb-qPCR-R	CTGGAAGGTGGACAGCGAGG
POLQ-rs150312701-sitemut-F	ATCTTGCTTGTGAAAGGAATC	Primers for establishing Myc-POLQ Arg1953* -Flag vector
POLQ-rs150312701-sitemut-R	GATTCCTTTCACAAGCAAGAT
